# Novel Parkinson’s Disease Genetic Risk Factors Within and Across European Populations

**DOI:** 10.1101/2025.03.14.24319455

**Authors:** The Global Parkinson’s Genetics Program (GP2), Hampton L. Leonard

## Abstract

**Introduction:** We conducted a meta-analysis of Parkinson’s disease genome-wide association study summary statistics, stratified by source (clinically-recruited case-control cohorts versus population biobanks) and by general European versus European isolate ancestries. This study included 63,555 cases, 17,700 proxy cases with a family history of Parkinson’s disease, and 1,746,386 controls, making it the largest investigation of Parkinson’s disease genetic risk to date.

**Methods:** Meta-analyses were performed using standard fixed and random effect models for the European sub-populations, the case-control studies, and the population biobanks separately. Finally, all of the European ancestries for all study types as well as proxy cases were combined in our final cross-European meta-analysis. We estimated heritable risk across ancestry groups, investigated tissue and cell-type enrichment, and prioritized risk genes using public data to facilitate functional follow-up efforts.

**Results:** The final combined cross-European meta-analysis identified 134 risk loci (59 novel), with a total of 157 independent signals, significantly expanding our understanding of Parkinson’s disease risk. Multi-omic data integration revealed that expression of the nominated risk genes are highly enriched in brain tissues, particularly in neuronal and astrocyte cell types. Additionally, we prioritized 33 high-confidence genes across these 134 loci for future follow-up studies.

**Conclusions:** By integrating diverse European populations and leveraging harmonized data from the Global Parkinson’s Genetics Program (GP2), we reveal new insight into the genetic architecture of Parkinson’s disease. We identified a total of 134 risk loci, expanding the number of known loci associated with PD by approximately 24%. We also provided an initial layer of biological context to these results through follow-up analyses in an effort to facilitate follow-up studies and precision medicine efforts with the goal of advancing Parkinson’s disease research.
