## Supplementary material for "Novel Parkinson’s Disease Genetic Risk Factors Within and Across European Populations": GP2 European GWAS Manuscript Tables

### Sheet: Table of Contents
Table 1: Summary statistics for novel loci identified in the joint meta-GWAS
Table 2: Genome-wide significant summary statistics in ancestry specific subsets of Finnish, Icelandic, and Ashkenazi samples
Table 3: Cell type prioritization passing multiple test correction and conditional analysis across datasets
Table 4: PoPs prioritized genes and their corresponding MAGMA gene-wide summary statistics

### Sheet: Table 1
rsID	SNP	CHR	BP	Nearest Gene	Reference allele	Alternate allele	Effect allele	Effect allele frequency	OR	Low 95% CI	High 95% CI	Beta	SE	P, fixed-effects	P, random-effects	I2, %
rs377808	1:52724687:T:G	1	52724687	ZYG11B	T	G	G	0.5038	0.952562	0.938629	0.966702	-0.0486	0.007518	1.02e-10	5.37e-06	34.2
rs12128848	1:112106855:A:G	1	112106855	KCND3	A	G	G	0.2887	0.959445	0.945478	0.973619	-0.0414	0.007482	3.15e-08	3.15e-08	0
rs72712862	1:161000299:C:T	1	161000299	F11R	C	T	T	0.0113	1.23405	1.15521	1.31827	0.2103	0.033682	4.28e-10	1.09e-07	17.79
rs7517340	1:243546888:T:C	1	243546888	AKT3	T	C	C	0.8053	0.950659	0.934662	0.966929	-0.0506	0.008658	5.09e-09	1.34e-07	10.95
rs12478701	2:23718478:T:C	2	23718478	KLHL29	T	C	C	0.4858	1.03936	1.0258	1.05309	0.0386	0.006699	8.32e-09	4.23e-08	4.76
rs6749019	2:31572741:C:A	2	31572741	SRD5A2	C	A	A	0.5418	1.0405	1.02676	1.05442	0.0397	0.006783	4.83e-09	4.83e-09	0
rs13010404	2:32623787:T:G	2	32623787	TTC27	T	G	G	0.3358	0.948285	0.934084	0.962702	-0.0531	0.007698	5.29e-12	9.01e-10	7.98
rs9309337	2:61536072:T:C	2	61536072	XPO1	T	C	C	0.7557	0.949709	0.935065	0.964581	-0.0516	0.007928	7.58e-11	7.58e-11	0
rs9309428	2:69465874:C:T	2	69465874	AAK1	C	T	T	0.4355	1.05064	1.03677	1.0647	0.0494	0.006781	3.21e-13	1.08e-09	15.9
rs60954733	2:101170053:A:G	2	101170053	TBC1D8	A	G	G	0.2434	0.95552	0.940858	0.970409	-0.0455	0.007889	8.05e-09	8.05e-09	0
rs3754541	2:147901026:G:A	2	147901026	ACVR2A	G	A	A	0.2012	0.946864	0.930462	0.963555	-0.0546	0.008915	9.11e-10	9.11e-10	0
rs10173157	2:157798690:A:G	2	157798690	ACVR1	A	G	G	0.7996	0.950659	0.934446	0.967153	-0.0506	0.008776	8.14e-09	8.14e-09	0
rs1710669	2:160967491:C:G	2	160967491	TANK	C	G	G	0.748	1.04624	1.02946	1.06329	0.0452	0.00825	4.29e-08	5.29e-05	20.3
rs17046610	3:7024398:G:A	3	7024398	GRM7	G	A	A	0.0436	0.887187	0.859612	0.915645	-0.1197	0.016109	1.08e-13	1.64e-11	6.67
rs1768208	3:39481512:T:C	3	39481512	MOBP	T	C	C	0.7236	0.959062	0.945288	0.973036	-0.0418	0.00738	1.48e-08	1.17e-06	11.18
rs56384862	3:58410136:A:G	3	58410136	PXK	A	G	G	0.3691	1.04383	1.0357	1.05203	0.0429	0.00782	4.22e-08	4.22e-08	0
rs58088236	3:121842918:C:T	3	121842918	EAF2	C	T	T	0.3844	0.96127	0.948487	0.974225	-0.0395	0.00683	7.33e-09	6.77e-05	32.11
rs10569457	3:151990484:CGAAA:C	3	151990484	SUCNR1	CGAAA	C	C	0.1893	0.94819	0.93085	0.965854	-0.0532	0.009417	1.61e-08	1.61e-08	0
rs359545	3:155551064:A:G	3	155551064	PLCH1	A	G	G	0.84	1.05897	1.0399	1.07839	0.0573	0.009272	6.42e-10	8.61e-07	19.62
rs461753	5:1431099:C:T	5	1431099	SLC6A3	C	T	T	0.2165	0.956093	0.940954	0.971476	-0.0449	0.008143	3.51e-08	3.51e-08	0
rs10054911	5:80530472:T:A	5	80530472	FAM151B	T	A	A	0.0546	0.916952	0.890276	0.944427	-0.0867	0.015063	8.62e-09	3.94e-07	11.55
rs11241774	5:124872055:A:T	5	124872055	ZNF608	A	T	T	0.523	1.03946	1.02545	1.05366	0.0387	0.006922	2.26e-08	1.25e-05	22.39
rs2350640	5:138443292:A:C	5	138443292	REEP2	A	C	C	0.5476	0.961366	0.948744	0.974156	-0.0394	0.006743	5.12e-09	2.55e-08	4.66
rs7741241	6:13664623:G:A	6	13664623	RANBP9	G	A	A	0.3697	0.960597	0.947551	0.973824	-0.0402	0.006977	8.32e-09	6.91e-05	27.41
rs60740436	6:20023315:TA:T	6	20023315	MBOAT1	TA	T	T	0.4161	1.03946	1.02563	1.05347	0.0387	0.006834	1.49e-08	1.49e-08	0
rs41316625	6:29015989:G:A	6	29015989	ZNF311	G	A	A	0.0437	0.906377	0.876998	0.93674	-0.0983	0.016811	5e-09	8.77e-08	7.89
rs6455344	6:69800237:T:G	6	69800237	LMBRD1	T	G	G	0.4816	1.05264	1.03889	1.06656	0.0513	0.006705	2e-14	2e-14	0
rs2127183	7:95711872:A:C	7	95711872	DYNC1I1	A	C	C	0.4177	0.959733	0.946947	0.972692	-0.0411	0.006843	1.9e-09	1.9e-09	0
rs6979335	7:100492237:T:C	7	100492237	NYAP1	T	C	C	0.1921	0.940823	0.9234	0.958575	-0.061	0.009537	1.6e-10	3.41e-05	37.76
rs80148128	7:158605408:G:A	7	158605408	PTPRN2	G	A	A	0.5013	1.03956	1.02536	1.05396	0.0388	0.007017	3.21e-08	3.21e-08	0
rs10087654	8:1761106:G:A	8	1761106	CLN8	G	A	A	0.6987	1.04728	1.03129	1.06353	0.0462	0.007853	4.03e-09	0.000147	45.79
rs11277366	8:8457501:CCAGAGAGGCT:C	8	8457501	PRAG1	CCAGAGAGGCT	C	C	0.4455	1.0431	1.0282	1.05822	0.0422	0.007341	9.02e-09	9.02e-09	0
rs12764899	10:102875346:G:A	10	102875346	AS3MT	G	A	A	0.2365	0.947527	0.932925	0.962357	-0.0539	0.007924	1.03e-11	1.03e-11	0
rs10750027	11:113721110:G:A	11	113721110	ZW10	G	A	A	0.5285	0.960597	0.948066	0.973294	-0.0402	0.0067	1.97e-09	0.000131	28.05
rs2286028	12:906303:G:C	12	906303	WNK1	G	C	C	0.189	1.05496	1.04544	1.06456	0.0535	0.009066	3.62e-09	3.62e-09	0
rs933738	12:49549339:A:G	12	49549339	KCNH3	A	G	G	0.1788	1.06481	1.04582	1.08415	0.0628	0.009182	7.97e-12	7.97e-12	0
rs61754230	12:71785666:C:T	12	71785666	RAB21	C	T	T	0.0198	1.19196	1.13442	1.25242	0.1756	0.025245	3.51e-12	3e-09	11.59
rs7964712	12:100991017:A:G	12	100991017	ANO4	A	G	G	0.3814	0.962713	0.949649	0.975956	-0.038	0.006971	5e-08	0.00391	52.84
rs7350560	12:107466794:A:G	12	107466794	BTBD11	A	G	G	0.2175	1.04749	1.03072	1.06455	0.0464	0.008239	1.78e-08	2.23e-06	15.75
rs2270375	12:109586736:A:G	12	109586736	MVK	A	G	G	0.2623	0.958007	0.943591	0.972644	-0.0429	0.007736	2.93e-08	0.000318	40.21
rs201348288	14:100746019:CAAAACAA:C	14	100746019	DLK1	CAAAACAA	C	C	0.0982	1.07272	1.05903	1.08659	0.0702	0.012845	4.63e-08	4.63e-08	0
rs648397	15:64604181:A:C	15	64604181	ZNF609	A	C	C	0.9727	1.16836	1.10748	1.23258	0.1556	0.027302	1.2e-08	5.47e-05	32.21
rs34631560	15:88973692:G:A	15	88973692	MFGE8	G	A	A	0.2835	0.955997	0.941839	0.970368	-0.045	0.007612	3.39e-09	0.000116	37.22
rs8058190	16:1666009:A:C	16	1666009	CRAMP1	A	C	C	0.5439	0.950659	0.937631	0.963868	-0.0506	0.00704	6.61e-13	8.09e-08	28.04
rs2243093	17:4932600:T:C	17	4932600	GP1BA	T	C	C	0.1304	1.06025	1.04025	1.08062	0.0585	0.009712	1.71e-09	0.00137	44.45
rs12941356	17:17813217:A:G	17	17813217	SREBF1	A	G	G	0.5731	1.04227	1.0285	1.05622	0.0414	0.006783	1.04e-09	1.81e-06	21.49
rs11080149	17:31296270:C:T	17	31296270	OMG	C	T	T	0.1341	1.0662	1.04546	1.08735	0.0641	0.010024	1.61e-10	1.61e-10	0
rs190825568	17:47535476:G:A	17	47535476	NPEPPS	G	A	A	0.1287	0.944122	0.925022	0.963616	-0.0575	0.010427	3.5e-08	8.75e-05	23.47
rs847680	17:50146710:T:C	17	50146710	PPP1R9B	T	C	C	0.1679	0.948759	0.931904	0.96592	-0.0526	0.009146	8.85e-09	8.85e-09	0
rs58426209	17:68281293:T:G	17	68281293	SLC16A6	T	G	G	0.2047	0.944877	0.928975	0.961052	-0.0567	0.00866	5.85e-11	5.85e-11	0
rs8105994	19:18482743:T:C	19	18482743	ELL	T	C	C	0.3398	0.956954	0.94367	0.970425	-0.044	0.007132	6.85e-10	2.52e-08	7.35
rs11669800	19:32563836:G:A	19	32563836	PDCD5	G	A	A	0.0207	1.15108	1.09767	1.20708	0.1407	0.024239	6.45e-09	1.62e-06	21.77
rs4802574	19:49145273:A:G	19	49145273	PPFIA3	A	G	G	0.4403	0.959637	0.946914	0.972531	-0.0412	0.00681	1.45e-09	1.45e-09	0
rs55785911	20:3172857:G:A	20	3172857	LZTS3	G	A	A	0.3567	0.957816	0.944404	0.971418	-0.0431	0.007194	2.09e-09	4.03e-06	23.96
rs117517602	20:50535462:T:C	20	50535462	PTPN1	T	C	C	0.0764	1.07165	1.04546	1.09849	0.0692	0.012622	4.19e-08	1.78e-07	5.57
rs4816690	21:40577012:T:C	21	40577012	DSCAM	T	C	C	0.4881	1.04039	1.02599	1.055	0.0396	0.007113	2.59e-08	2.59e-08	0
rs4148103	21:42221495:G:A	21	42221495	ABCG1	G	A	A	0.0768	0.922932	0.89964	0.946826	-0.0802	0.013041	7.75e-10	9.85e-10	0.62
rs142333555	21:44413639:C:T	21	44413639	TRPM2	C	T	T	0.0198	1.19387	1.12523	1.2667	0.1772	0.030211	4.48e-09	4.48e-09	0
rs8130097	21:45161847:C:A	21	45161847	ADARB1	C	A	A	0.0504	1.10197	1.06836	1.13664	0.0971	0.015804	8.04e-10	1.5e-08	8.19

### Sheet: Table 2
Ancestry	rsID	CHR (gr38)	BP (gr38)	Functional consequence (from gnomAD)	Nearest gene	Known locus	Effect allele	Other allele	EAF (Effect allele frequency)	Beta	SE	P, fixed effect	P, random effects	I2 (%)
FIN	rs35603727	1	156038197	Intron	UBQLN4	GBA1	A	G	0.0445	0.3629	0.0463	5.01e-15	0.04362	78.55
FIN	rs34311866	4	958159	Missense	TMEM175	TMEM175	C	T	0.2187	0.1342	0.0237	1.64e-08	1.64e-08	0
FIN	rs356182	4	89704960	Intron	SNCA	SNCA	A	G	0.6269	-0.1304	0.0205	2.35e-10	0.02326	51.85
FIN	rs55974014	17	45680084	Intron	LINC02210-CRHR1	MAPT	A	C	0.0782	-0.2438	0.0391	4.86e-10	4.86e-10	0
AJ	rs76763715	1	155235843	Missense	GBA1	GBA1	C	T	0.047	0.9396	0.1485	2.51e-10	2.51e-10	0
AJ	rs10928512	2	134693732	Intron	TMEM163	TMEM163	T	G	0.2739	0.3398	0.0613	3.09e-08	0.000659	58.89
AJ	rs34637584	12	40340400	Missense	LRRK2	LRRK2	G	A	0.0453	2.0875	0.1756	1.45e-32	1.45e-32	0
ICE	rs10031495	4	38056815	Intron	TBC1D1	Potentially novel	T	G	0.15397	-0.1972	0.0347	1.32e-08	NA	NA
ICE	rs1372519	4	89836158	Intron	SNCA	SNCA	G	A	0.76293	0.1684	0.029	5.87e-09	NA	NA
ICE	rs140583537	17	46242138	NA	KANSL1 / MAPT	KANSL1 / MAPT	C	CTTTT	0.16872	-0.2033	0.0341	2.41e-09	NA	NA

### Sheet: Table 3
Dataset	Cell type	N genes in dataset	Beta	SE	P (uncorrected)	P (FDR adjusted)	Secondary cell type
Linnarsson_MouseBrainAtlas_level5	HBCHO3	15344	0.12818	0.024034	4.9e-08	0.000174578	HBSER2;HBSER4;HBSER5;HBGLU6;HBGLU7;HBGLU4;HBCHO2;HBINH2
DropViz_SN_level1	Neuron	15002	0.029516	0.0060665	5.77e-07	0.0020579	NA
Linnarsson_MouseBrainAtlas_level5	HBSER2	15344	0.13937	0.029646	1.3e-06	0.00465019	HBCHO3
Linnarsson_MouseBrainAtlas_level5	HBSER5	15344	0.13548	0.028879	1.37e-06	0.0048787	HBCHO3
Linnarsson_MouseBrainAtlas_level5	HBCHO2	15344	0.13759	0.029464	1.52e-06	0.00542415	HBCHO3
Linnarsson_MouseBrainAtlas_level5	HBSER4	15344	0.15391	0.033296	1.91e-06	0.00682234	HBCHO3
GSE104276_Human_Prefrontal_cortex_per_ages	GW26_Astrocytes	17463	0.045717	0.010394	5.49e-06	0.0195718	GW26_GABAergic_neurons
Linnarsson_MouseBrainAtlas_level6_rank4	Chmn	15344	0.15251	0.0349	6.26e-06	0.0223151	Hind
DropViz_all_level1	SN.Neuron	15002	0.028364	0.006546	7.4e-06	0.026396	TH.Neuron
Linnarsson_MouseBrainAtlas_level6_rank4	Hind	15344	0.14621	0.034039	8.78e-06	0.0312875	Chmn
Linnarsson_MouseBrainAtlas_level5	HBGLU4	15344	0.11247	0.026264	9.31e-06	0.0331937	HBCHO3
GSE104276_Human_Prefrontal_cortex_per_ages	GW26_GABAergic_neurons	17463	0.057556	0.013456	9.51e-06	0.0339003	GW26_Astrocytes
MouseCellAtlas_Brain	Neuron	14646	0.57257	0.13406	9.8e-06	0.0349509	NA
Linnarsson_MouseBrainAtlas_level5	HBINH2	15344	0.12802	0.030057	1.03e-05	0.0368229	HBCHO3
Linnarsson_GSE74672_Mouse_Hypothalamus_Neurons_level2	Vglut2_11	14749	0.10033	0.023596	1.07e-05	0.0379815	NA
Linnarsson_MouseBrainAtlas_level5	HBGLU6	15344	0.13984	0.032932	1.09e-05	0.0389868	HBCHO3
Linnarsson_MouseBrainAtlas_level5	HBGLU7	15344	0.13962	0.033007	1.18e-05	0.0419101	HBCHO3
DropViz_all_level1	TH.Neuron	15002	0.027994	0.0066681	1.35e-05	0.0482558	SN.Neuron

### Sheet: Table 4
ENSGID	PoPS_Score	CHR	START (GR37)	STOP (GR37)	NSNPS	ZSTAT	P	SYMBOL
ENSG00000160691	0.606333	1	154934774	154946871	14	4.5745	2.39e-06	SHC1
ENSG00000143537	0.768945	1	155023042	155035252	22	7.476	3.83e-14	ADAM15
ENSG00000117020	0.742045	1	243651535	244014381	496	5.7121	5.58e-09	AKT3
ENSG00000115760	0.598215	2	32582096	32843966	331	6.9452	1.89e-12	BIRC6
ENSG00000082898	0.609393	2	61704984	61765761	100	4.9855	3.09e-07	XPO1
ENSG00000152128	0.821478	2	135213330	135476570	677	8.3453	3.55e-17	TMEM163
ENSG00000198648	0.944529	2	168810530	169104651	973	8.9648	1.55e-19	STK39
ENSG00000144893	0.668598	3	150803484	151154860	839	5.8221	2.91e-09	MED12L
ENSG00000169313	0.706786	3	151055168	151102600	139	5.2669	6.94e-08	P2RY12
ENSG00000121879	1.05103	3	178865902	178957881	216	6.8998	2.6e-12	PIK3CA
ENSG00000185619	0.618838	4	699537	764428	215	7.3183	1.26e-13	PCGF3
ENSG00000168993	0.617141	4	778745	819986	169	6.6072	1.96e-11	CPLX1
ENSG00000178950	0.797413	4	843064	926161	325	7.1515	4.29e-13	GAK
ENSG00000087274	0.712999	4	2845584	2931803	140	7.1424	4.59e-13	ADD1
ENSG00000154277	0.747566	4	41258430	41270472	45	5.5452	1.47e-08	UCHL1
ENSG00000145335	2.26077	4	90645250	90759466	426	6.5505	2.87e-11	SNCA
ENSG00000010810	1.31708	6	111981535	112194655	531	5.2024	9.84e-08	FYN
ENSG00000166925	0.598593	7	100060982	100076902	19	5.8659	2.23e-09	TSC22D4
ENSG00000079459	0.675868	8	11653082	11696818	253	7.818	2.68e-15	FDFT1
ENSG00000164733	0.842979	8	11700033	11726957	145	6.8153	4.7e-12	CTSB
ENSG00000107295	1.49992	9	17579080	17797127	1029	9.3539	4.22e-21	SH3GL2
ENSG00000151929	0.908071	10	121410882	121437331	91	6.2374	2.22e-10	BAG3
ENSG00000150672	0.904462	11	83166055	85338966	5829	5.0507	2.2e-07	DLG2
ENSG00000151229	0.644344	12	40148823	40499891	876	8.1987	1.22e-16	SLC2A13
ENSG00000188906	1.76942	12	40590546	40763087	665	8.5359	6.95e-18	LRRK2
ENSG00000102547	0.656398	13	49882786	50018262	358	7.2162	2.67e-13	CAB39L
ENSG00000131979	0.619442	14	55308726	55369570	187	7.2615	1.91e-13	GCH1
ENSG00000132535	0.816234	17	7093209	7123021	40	4.7616	9.6e-07	DLG4
ENSG00000141027	0.982402	17	15932471	16121499	323	6.3913	8.22e-11	NCOR1
ENSG00000005961	0.763867	17	42449548	42466873	19	7.6954	7.05e-15	ITGA2B
ENSG00000186868	0.628073	17	43971748	44105700	745	7.7418	4.9e-15	MAPT
ENSG00000152214	0.895931	18	40323192	40695657	833	7.2101	2.79e-13	RIT2
